# Impact of antibiotics to off-target infant gut microbiota and resistance genes in cohort studies

**DOI:** 10.1101/2021.11.02.21265394

**Authors:** Rebecca M. Lebeaux, Juliette C. Madan, Quang P. Nguyen, Modupe O. Coker, Erika F. Dade, Yuka Moroishi, Thomas J. Palys, Benjamin D. Ross, Melinda M. Pettigrew, Hilary G. Morrison, Margaret R. Karagas, Anne G. Hoen

## Abstract

**Background:** Young children are frequently exposed to antibiotics for otitis media and respiratory infections, with the potential for collateral consequences on the gut microbiome. The impact of antibiotic exposures to off-target microbes (i.e., bacteria not targeted by antibiotic treatment) and antibiotic resistance genes (ARGs) is unknown.

**Methods:** We used metagenomic sequencing data from paired stool samples collected prior to antibiotic exposure and at 1 year from over 200 infants and a difference-in-differences approach to assess the relationship between subsequent exposures and the abundance or compositional diversity of off-target microbes and ARGs while adjusting for covariates.

**Results:** By 1 year, the relative abundance of multiple species and ARGs differed by antibiotic exposure. Compared to infants never exposed to antibiotics, *Bacteroides vulgatus* relative abundance increased by 1.72% (95%CI:0.19,3.24) while *Bacteroides fragilis* decreased by 1.56% (95%CI:-4.32,1.21). *Bifidobacterium* species also exhibited opposing trends suggesting differential antibiotic selection. Overall, antibiotic exposure was associated with a dose-dependent decrease in alpha diversity of off-target microbes. ARGs associated with antibiotic exposure included class A beta-lactamase gene *CfxA6*. Among infants attending day care, *Escherichia coli* and ARG abundance were both positively associated with antibiotic use.

**Conclusion:** Further quantifying impacts to off-target microbes and ARGs has implications for antibiotic stewardship

**Impact:**

- Infants are frequently exposed to antibiotics for respiratory illnesses, but the extent of impact to off-target gut microbiota and antibiotic resistance genes is unknown.
- We quantified these impacts in 2 cohort studies using a difference-in-differences approach. Novel to the microbiome space, this enabled us to use pre/post antibiotic data to emulate a randomized controlled trial.
- Compared to infants unexposed to antibiotics between six weeks and 1 year, the relative abundance of multiple off-target species and antibiotic resistance genes was altered.
- This research highlights the need to consider the microbiome in antibiotic stewardship and offers a new framework for quantifying change.
