## Supplemental Tables for "Impact of antibiotics to off-target infant gut microbiota and resistance genes in cohort studies"

### Sheet: Contents
Table of Contents - Supplemental Tables
Table S1: Assessment of any antibiotic exposure between baseline and 1 year on off-target species
Table S2: Assessment of any antibiotic exposure between baseline and 1 year on antibiotic resistance genes (ARGs)
Table S3: Difference-in-differences regression models used to estimate the impact of antibiotic exposures over time on the total abundance of antibiotic resistance genes
Table S4: Spearman correlation analysis results stratified by antibiotic exposure
Table S5: Clusters of species and antibiotic resistance genes found to be statistically significantly correlated diversity
Table S6: Difference-in-difference models assessing antibiotic exposure and time on Shannon alpha
Table S7: Difference-in-difference models assessing antibiotic exposure and time on Shannon alpha diversity in NHBCS infants
Table S8: PERMANOVA analyses to assess between sample variation

### Sheet: Table S1
Table S1: Assessment of any antibiotic exposure between baseline and 1 year on off-target species. Change is in % relative abundance
	Derived from MaAsLin2						Off-target microbe calculation
Species	Coefficient	Standard error	Number of samples	Number of samples not equal to 0	p-values	q-values	Prevalence baseline	Relative abundance change (%)	Lower 95%CI (%)	Upper 95% CI (%)
Bifidobacterium longum	-0.01556	0.014091	432	335	0.270752	0.924547	0.625	-1.55587	-4.3177	1.20595
Bacteroides fragilis	-0.01415	0.008397	432	179	0.093292	0.668219	0.287037	-1.41549	-3.06131	0.230315
Bifidobacterium breve	-0.01143	0.012302	432	231	0.354082	0.974666	0.398148	-1.14253	-3.55379	1.26873
Erysipelatoclostridium ramosum	-0.00696	0.00857	432	278	0.417362	0.997126	0.333333	-0.69634	-2.37599	0.983307
Veillonella atypica	-0.00286	0.003121	432	245	0.359553	0.974824	0.453704	-0.28626	-0.89797	0.325448
Clostridium paraputrificum	-0.00244	0.001795	432	104	0.175947	0.851955	0.231481	-0.24373	-0.59555	0.108099
Veillonella parvula	-0.00221	0.005187	432	262	0.670634	0.999363	0.564815	-0.22091	-1.23765	0.795825
Streptococcus thermophilus	-0.00164	0.001911	432	218	0.391229	0.994384	0.212963	-0.16419	-0.53874	0.210371
Klebsiella michiganensis	-0.00126	0.001895	432	64	0.505603	0.999363	0.208333	-0.12636	-0.49777	0.245053
Klebsiella pneumoniae	-0.00118	0.003947	432	107	0.764511	0.999363	0.356481	-0.1184	-0.8921	0.655299
Rothia mucilaginosa	-0.00012	0.00011	432	248	0.284299	0.936906	0.564815	-0.01183	-0.03345	0.009795
Streptococcus parasanguinis	-8.7e-05	0.000358	432	323	0.80809	0.999363	0.699074	-0.0087	-0.07883	0.061437
Streptococcus vestibularis	-8.2e-05	0.000672	432	118	0.903255	0.999363	0.453704	-0.00817	-0.13985	0.123505
Actinomyces odontolyticus	-8.1e-05	3.44e-05	432	165	0.019715	0.326474	0.203704	-0.00809	-0.01484	-0.00134
Gordonibacter pamelaeae	-5.1e-05	9.72e-05	432	251	0.600186	0.999363	0.287037	-0.0051	-0.02416	0.013955
Streptococcus mitis	-4.7e-05	0.000116	432	342	0.684759	0.999363	0.768519	-0.00473	-0.02754	0.01808
Veillonella sp T11011 6	-3e-05	3.01e-05	432	125	0.325444	0.961635	0.268519	-0.00297	-0.00887	0.002938
Staphylococcus hominis	-2e-05	0.000267	432	82	0.941118	0.999363	0.37963	-0.00198	-0.0544	0.050446
Gemella haemolysans	-1.6e-05	2.42e-05	432	153	0.506466	0.999363	0.296296	-0.00161	-0.00634	0.003128
Aeriscardovia aeriphila	8.64e-07	3.28e-06	432	74	0.792307	0.999363	0.212963	8.64e-05	-0.00056	0.000729
Eggerthella lenta	8.45e-06	0.000787	432	268	0.991449	0.999363	0.333333	0.000845	-0.15344	0.15513
Veillonella infantium	5.97e-05	0.000134	432	205	0.655414	0.999363	0.365741	0.005973	-0.02024	0.032187
Staphylococcus aureus	6.94e-05	0.000371	432	85	0.851459	0.999363	0.291667	0.006944	-0.06569	0.079578
Veillonella dispar	9.86e-05	0.000333	432	223	0.767154	0.999363	0.449074	0.009865	-0.05539	0.07512
Clostridium neonatale	0.000216	0.002983	432	121	0.942369	0.999363	0.273148	0.021592	-0.56313	0.606314
Parabacteroides distasonis	0.000291	0.004549	432	161	0.94913	0.999363	0.268519	0.029058	-0.86258	0.920693
Klebsiella variicola	0.000408	0.001649	432	79	0.804841	0.999363	0.268519	0.040795	-0.2824	0.363994
Staphylococcus epidermidis	0.000467	0.000523	432	163	0.371656	0.980357	0.703704	0.046733	-0.05569	0.149153
Haemophilus parainfluenzae	0.000492	0.000409	432	191	0.230214	0.890987	0.356481	0.049174	-0.03104	0.129389
Enterococcus faecalis	0.000562	0.004165	432	158	0.892642	0.999363	0.486111	0.056246	-0.7601	0.872587
Ruminococcus gnavus	0.000869	0.005579	432	274	0.876411	0.999363	0.291667	0.086875	-1.0067	1.18045
Klebsiella quasipneumoniae	0.001048	0.001384	432	66	0.449713	0.999363	0.240741	0.104819	-0.16648	0.376117
Streptococcus salivarius	0.001273	0.00197	432	357	0.51883	0.999363	0.810185	0.127315	-0.25884	0.513471
Cutibacterium avidum	0.001342	0.000785	432	45	0.088731	0.654523	0.203704	0.134157	-0.01962	0.287938
Klebsiella oxytoca	0.001476	0.004558	432	93	0.746216	0.999363	0.240741	0.147605	-0.74574	1.04095
Bacteroides uniformis	0.005861	0.005058	432	168	0.247857	0.909829	0.263889	0.586093	-0.40529	1.57748
Clostridium perfringens	0.006028	0.004582	432	75	0.189036	0.862821	0.277778	0.602751	-0.29526	1.50076
Escherichia coli	0.006437	0.010202	432	321	0.528395	0.999363	0.648148	0.643745	-1.3559	2.64339
Bifidobacterium bifidum	0.014105	0.009465	432	170	0.137621	0.794607	0.259259	1.41046	-0.44461	3.26554
Bacteroides vulgatus	0.017158	0.00776	432	192	0.028072	0.379643	0.296296	1.7158	0.194937	3.23667

### Sheet: Table S2
Table S2: Assessment of any antibiotic exposure between baseline and 1 year on antibiotic resistance genes (ARGs). ARG metric in RPKM
		MaAsLin2 derived						ARG calculation
ARG_AROs	ARG	Coefficient	Standard error	Sample size	Samples not equal to O	p-values	q-values	Prevalence baseline	ARG change (RPKM)	Lower 95% CI	Upper 95% CI
ARO_3000024	patA	0.004182	0.094965	432	146	0.964895	0.997578	0.337963	0.004182	-0.18195	0.190313
ARO_3000025	patB	0.027261	0.155358	432	258	0.860795	0.993966	0.569444	0.027261	-0.27724	0.331762
ARO_3000027	emrA	4.71554	9.01381	432	228	0.601148	0.960509	0.546296	4.71554	-12.9515	22.3826
ARO_3000074	emrB	5.1746	9.3489	432	242	0.580217	0.960509	0.592593	5.1746	-13.1492	23.4984
ARO_3000180	tetA(P)	6.1003	4.44765	432	80	0.170927	0.780978	0.24537	6.1003	-2.61709	14.8177
ARO_3000190	tetO	-6.76211	8.6104	432	296	0.433116	0.940955	0.416667	-6.76211	-23.6385	10.1143
ARO_3000191	tetQ	6.16595	7.43493	432	190	0.407845	0.932976	0.282407	6.16595	-8.40651	20.7384
ARO_3000194	tetW	-1.95765	3.69785	432	270	0.59709	0.960509	0.351852	-1.95765	-9.20543	5.29012
ARO_3000206	emrK	2.76562	3.2965	432	253	0.401971	0.932976	0.574074	2.76562	-3.69552	9.22677
ARO_3000215	mecR1	0.023023	0.039159	432	78	0.557187	0.95271	0.314815	0.023023	-0.05373	0.099774
ARO_3000216	acrB	5.66594	12.0818	432	235	0.639339	0.963825	0.583333	5.66594	-18.0144	29.3463
ARO_3000237	tolC	2.3721	4.80157	432	240	0.621546	0.960712	0.564815	2.3721	-7.03898	11.7832
ARO_3000250	ErmC	0.423152	3.86897	432	60	0.912961	0.997578	0.263889	0.423152	-7.16002	8.00633
ARO_3000251	msrA	-0.19826	0.324718	432	101	0.541813	0.949575	0.439815	-0.19826	-0.83471	0.438183
ARO_3000254	emrY	1.96298	3.96101	432	262	0.620453	0.960712	0.578704	1.96298	-5.8006	9.72656
ARO_3000263	marA	4.06585	6.80388	432	255	0.550444	0.949575	0.648148	4.06585	-9.26976	17.4015
ARO_3000300	lsaA	-0.35688	2.82994	432	95	0.899707	0.997578	0.324074	-0.35688	-5.90356	5.18981
ARO_3000319	mphC	-0.1681	0.272344	432	84	0.537733	0.949575	0.361111	-0.1681	-0.70189	0.365694
ARO_3000375	ErmB	0.783245	2.5249	432	236	0.756702	0.980526	0.402778	0.783245	-4.16555	5.73204
ARO_3000391	norA	0.058272	0.266259	432	94	0.826973	0.993943	0.402778	0.058272	-0.4636	0.58014
ARO_3000491	acrD	4.16387	11.0506	432	225	0.706513	0.97741	0.541667	4.16387	-17.4954	25.8231
ARO_3000498	ErmF	3.78996	4.11628	432	142	0.358233	0.926627	0.222222	3.78996	-4.27794	11.8579
ARO_3000499	acrE	4.23048	9.58566	432	228	0.659199	0.967604	0.560185	4.23048	-14.5574	23.0184
ARO_3000502	acrF	3.18656	8.42693	432	226	0.705517	0.97741	0.541667	3.18656	-13.3302	19.7033
ARO_3000508	gadX	0.93239	2.37319	432	270	0.694604	0.97533	0.606481	0.93239	-3.71906	5.58384
ARO_3000516	emrR	0.235763	4.50558	432	318	0.958293	0.997578	0.842593	0.235763	-8.59517	9.06669
ARO_3000518	CRP	11.0836	11.1003	432	318	0.31918	0.895359	0.884259	11.0836	-10.6731	32.8403
ARO_3000616	mel	2.8117	2.87959	432	218	0.329954	0.905403	0.319444	2.8117	-2.83229	8.45569
ARO_3000621	PC1 beta-lactamase (blaZ)	-0.02837	0.267709	432	148	0.915708	0.997578	0.597222	-0.02837	-0.55308	0.496343
ARO_3000656	acrS	0.988569	3.92322	432	251	0.80118	0.99047	0.578704	0.988569	-6.70094	8.67807
ARO_3000676	H-NS	0.676591	2.37882	432	245	0.776226	0.980526	0.583333	0.676591	-3.9859	5.33908
ARO_3000746	mepR	-0.0623	0.13463	432	60	0.643763	0.964437	0.236111	-0.0623	-0.32618	0.20157
ARO_3000792	mdtA	5.78217	8.10423	432	247	0.475948	0.949575	0.574074	5.78217	-10.1021	21.6665
ARO_3000793	mdtB	5.3923	10.0072	432	212	0.590281	0.960509	0.541667	5.3923	-14.2218	25.0064
ARO_3000794	mdtC	7.33839	10.7804	432	219	0.496427	0.949575	0.541667	7.33839	-13.7912	28.468
ARO_3000795	mdtE	2.05775	4.23217	432	251	0.627067	0.960712	0.578704	2.05775	-6.23731	10.3528
ARO_3000796	mdtF	5.29814	10.6274	432	228	0.618368	0.960712	0.541667	5.29814	-15.5316	26.1279
ARO_3000815	mgrA	-0.02699	0.086985	432	60	0.756678	0.980526	0.226852	-0.02699	-0.19748	0.143504
ARO_3000822	pmrA	-0.07019	0.087929	432	110	0.425145	0.932976	0.259259	-0.07019	-0.24254	0.102147
ARO_3000828	baeR	4.90563	9.27921	432	250	0.597314	0.960509	0.625	4.90563	-13.2816	23.0929
ARO_3000829	baeS	1.36898	4.17297	432	148	0.74303	0.978939	0.37037	1.36898	-6.81004	9.54801
ARO_3000830	cpxA	2.51437	10.8979	432	265	0.817644	0.992307	0.634259	2.51437	-18.8456	23.8743
ARO_3000832	evgA	3.59522	7.29991	432	236	0.622622	0.960712	0.560185	3.59522	-10.7126	17.903
ARO_3000833	evgS	7.31421	11.6547	432	218	0.530623	0.949575	0.527778	7.31421	-15.529	30.1574
ARO_3000988	TEM-126	5.51496	11.5976	432	94	0.634659	0.960712	0.226852	5.51496	-17.2163	28.2462
ARO_3001214	mdtM	3.00489	2.86633	432	175	0.295084	0.867905	0.351852	3.00489	-2.61312	8.62291
ARO_3001216	mdtH	0.577772	2.71363	432	255	0.831497	0.993943	0.583333	0.577772	-4.74094	5.89649
ARO_3001329	mdtG	4.35692	8.65073	432	220	0.614773	0.960712	0.541667	4.35692	-12.5985	21.3123
ARO_3001338	SHV-100	-0.95771	1.64022	432	133	0.559906	0.95271	0.310185	-0.95771	-4.17255	2.25713
ARO_3001855	ACT-35	1.16515	1.06669	432	90	0.275919	0.862788	0.291667	1.16515	-0.92557	3.25586
ARO_3002415	OXY-6-3	-0.03086	1.24489	432	70	0.980238	0.997578	0.25	-0.03086	-2.47084	2.40913
ARO_3002459	LEN-9	-0.74773	1.42206	432	57	0.599564	0.960509	0.217593	-0.74773	-3.53497	2.03952
ARO_3002865	dfrC	-0.01167	0.25813	432	75	0.96396	0.997578	0.337963	-0.01167	-0.51761	0.494264
ARO_3002867	dfrF	6.8546	8.57432	432	230	0.424491	0.932976	0.240741	6.8546	-9.95107	23.6603
ARO_3002875	dfrE	-0.11919	0.565069	432	100	0.833038	0.993943	0.342593	-0.11919	-1.22673	0.988341
ARO_3002986	bacA	5.39906	9.98361	432	290	0.589216	0.960509	0.777778	5.39906	-14.1688	24.9669
ARO_3003046	qacA	0.219145	0.195879	432	77	0.263874	0.860235	0.351852	0.219145	-0.16478	0.603067
ARO_3003097	CfxA6	15.2644	5.06859	432	182	0.00291	0.069082	0.273148	15.2644	5.32996	25.1989
ARO_3003209	FosA5	-0.68835	1.32135	432	56	0.602679	0.960509	0.212963	-0.68835	-3.27819	1.90149
ARO_3003548	mdtN	9.19336	10.1716	432	222	0.366607	0.927328	0.537037	9.19336	-10.743	29.1298
ARO_3003549	mdtO	4.05527	4.72285	432	238	0.391024	0.929313	0.537037	4.05527	-5.20152	13.3121
ARO_3003551	emeA	-0.49481	1.94808	432	98	0.799622	0.989631	0.337963	-0.49481	-4.31305	3.32344
ARO_3003576	eptA	5.24632	7.8844	432	184	0.506157	0.949575	0.407407	5.24632	-10.2071	20.6998
ARO_3003577	ugd	-0.79937	2.82838	432	198	0.777741	0.980896	0.444444	-0.79937	-6.343	4.74427
ARO_3003578	pmrF	0.705576	2.84494	432	285	0.804247	0.990488	0.601852	0.705576	-4.8705	6.28165
ARO_3003730	Bifidobacteria intrinsic ileS conferring resistance to mupirocin	11.9003	6.57841	432	144	0.071843	0.548056	0.212963	11.9003	-0.99338	24.794
ARO_3003773	Clostridium perfringens mprF	0.587128	0.465098	432	64	0.207514	0.826383	0.24537	0.587128	-0.32446	1.49872
ARO_3003838	gadW	1.13033	6.81645	432	281	0.868375	0.993966	0.597222	1.13033	-12.2299	14.4906
ARO_3003841	kdpE	1.05748	1.54875	432	123	0.495466	0.949575	0.231481	1.05748	-1.97806	4.09302
ARO_3003948	efrA	0.126433	1.17965	432	99	0.914699	0.997578	0.347222	0.126433	-2.18569	2.43855
ARO_3003950	msbA	4.12646	9.87847	432	298	0.676363	0.969694	0.842593	4.12646	-15.2353	23.4883
ARO_3003952	yojI	5.84753	6.84596	432	170	0.393504	0.929313	0.384259	5.84753	-7.57055	19.2656
ARO_3004032	tetA(46)	-0.07772	0.108184	432	140	0.472902	0.949575	0.300926	-0.07772	-0.28976	0.13432
ARO_3004033	tetB(46)	0.005252	0.148296	432	173	0.971766	0.997578	0.361111	0.005252	-0.28541	0.295911
ARO_3004039	Escherichia coli emrE	2.28028	3.86606	432	213	0.555629	0.95271	0.50463	2.28028	-5.2972	9.85775
ARO_3004042	Enterobacter cloacae acrA	1.23761	3.18778	432	297	0.698037	0.97741	0.671296	1.23761	-5.01043	7.48566
ARO_3004122	Klebsiella pneumoniae OmpK37	-0.61116	1.01499	432	55	0.547717	0.949575	0.212963	-0.61116	-2.60052	1.37821
ARO_3004290	Escherichia coli ampC	0.710856	1.99779	432	185	0.722153	0.97741	0.384259	0.710856	-3.20481	4.62652
ARO_3004480	Bifidobacterium adolescentis rpoB conferring resistance to rifampicin	10.1823	9.45345	432	193	0.282055	0.865595	0.25	10.1823	-8.34648	28.7111
ARO_3004580	Klebsiella pneumoniae KpnE	0.005012	1.58929	432	152	0.997485	0.99964	0.541667	0.005012	-3.11	3.12002
ARO_3004583	Klebsiella pneumoniae KpnF	-0.4457	1.29919	432	56	0.731725	0.97741	0.217593	-0.4457	-2.99212	2.10072
ARO_3004588	Klebsiella pneumoniae KpnG	-0.45518	1.59194	432	102	0.775073	0.980526	0.361111	-0.45518	-3.57539	2.66502
ARO_3004612	Escherichia coli ampH	3.89419	8.88632	432	268	0.66145	0.967604	0.634259	3.89419	-13.523	21.3114
ARO_3004777	CMH-1	0.698561	0.969037	432	70	0.471764	0.949575	0.259259	0.698561	-1.20075	2.59787
ARO_3005059	LptD	-2.0947	3.81806	432	60	0.583826	0.960509	0.226852	-2.0947	-9.5781	5.3887
ARO_3005069	rsmA	0.045853	0.095051	432	183	0.629768	0.960712	0.62963	0.045853	-0.14045	0.232154
ARG = antibiotic resistance gene

### Sheet: Table S3
Table S3: Difference-in-differences regression models used to estimate the impact of antibiotic exposures over time on the total abundance of antibiotic resistance genes
	Sum of ARGs in RPKM
	Adjusted model for antibiotic exposure in NHBCS and DIABIMMUNE infants	Adjusted model for antibiotic exposure in NHBCS infants	Adjusted model for antibiotic exposure in NHBCS infants not in day care	Adjusted model for antibiotic exposure in NHBCS infants in day care
DID antibiotic exposed	516.156	494.327	88.796	2,305.537*
	(-904.610, 1,936.921)	(-1,182.604, 2,171.257)	(-2,309.069, 2,486.661)	(-379.797, 4,990.871)
Antibiotic exposed	-332.041	-339.738	139.469	-2,050.818**
	(-1,336.286, 672.204)	(-1,522.976, 843.500)	(-1,569.520, 1,848.458)	(-3,975.663, -125.974)
Sample age (in days)	-8.395***	-9.239***	-7.550***	-14.281***
	(-11.859, -4.930)	(-13.168, -5.309)	(-13.000, -2.099)	(-21.273, -7.289)
Breastfeeding duration (in days)	0.705	0.467	1.154	0.219
	(-3.030, 4.440)	(-3.785, 4.719)	(-4.649, 6.957)	(-7.417, 7.854)
C-section	-463.163	-520.468	290.292	-1143.4
	(-1,266.745, 340.419)	(-1,426.177, 385.241)	(-876.770, 1,457.354)	(-3,133.891, 847.094)
Male	582.714	679.075	169.298	476.182
	(-118.592, 1,284.019)	(-146.576, 1,504.726)	(-959.589, 1,298.185)	(-1,039.856, 1,992.221)
	-132.921	-158.171	-122.907	-329.364
Gestational age (in weeks)	(-352.782, 86.940)	(-414.267, 97.925)	(-440.778, 194.964)	(-868.410, 209.682)
Enrolled in New Hampshire Birth Cohort Study	2,071.444***
	(1,108.951, 3,033.938)
Neonatal antibiotic exposure	-50.367	-141.731	-906.508	12.637
	(-2,016.317, 1,915.584)	(-2,434.212, 2,150.750)	(-4,563.762, 2,750.746)	(-3,747.834, 3,773.107)
Missing neonatal antibiotic exposure information	1359.91	1239.38	1912.12
	(-1,634.338, 4,354.155)	(-2,005.599, 4,484.368)	(-1,198.660, 5,022.893)
Intercept	7000.65	10,234.930** (87.986, 20,381.880)	8079.78	19,063.140*
	(-1,859.661, 15,860.960)		(-4,399.397, 20,558.950)	(-2,635.532, 40,761.810)
Observationsa	431	365	182	151
R2	0.153	0.131	0.106	0.202
Adjusted R2	0.133	0.109	0.06	0.157
Residual Std. Error	3,591.143 (df = 420)	3,871.821 (df = 355)	3,572.021 (df = 172)	4,239.893 (df = 142)
F Statistic	7.581*** (df = 10; 420)	5.929*** (df = 9; 355)	2.276** (df = 9; 172)	4.496*** (df = 8; 142)
aOne sample was removed from analyses due to missing duration of breastfeeding

### Sheet: Table S4
Table S4: Spearman correlation analysis results stratified by antibiotic exposure. Spearman correlation was calculated using the difference between the baseline and 1 year time point for each species and antibiotic resistance gene after transformation. Only species and antibiotic resistance genes with a Benjamini-Hochberg q-value <0.05 are included in this table. NA indicates a non-significant co…
		Infants not exposed to an antibiotic			Infants exposed to an antibiotic
Species	Antibiotic resistance gene	Correlation	p-values	q-values	Correlation	p-values	q-values
Bifidobacterium adolescentis	Mef(En2)	0.298821	0.0003354	0.00982243	NA	NA	NA
Bifidobacterium bifidum	SHV-100	0.604553	2.59e-15	2.25e-13	0.714532	4.22e-13	1.59e-10
Bifidobacterium dentium	Bifidobacterium adolescentis rpoB conferring resistance to rifampicin	-0.269292	0.00129362	0.0307065	NA	NA	NA
Bifidobacterium longum	tetM	0.300295	0.00031233	0.0092672	NA	NA	NA
Bifidobacterium pseudocatenulatum	msbA	-0.279928	0.00080903	0.0217185	NA	NA	NA
Bifidobacterium pseudocatenulatum	Mef(En2)	0.323186	9.83e-05	0.00330849	0.426712	0.00012112	0.00685867
Collinsella aerofaciens	tet32	0.254046	0.00245509	0.049876	NA	NA	NA
Collinsella aerofaciens	Escherichia coli ampH	0.255455	0.00231762	0.0488432	NA	NA	NA
Bacteroides fragilis	emrB	0.676067	4.96e-20	6.99e-18	0.738264	2.74e-14	2.06e-11
Bacteroides thetaiotaomicron	Mef(En2)	-0.259225	0.00198323	0.043435	NA	NA	NA
Bacteroides uniformis	mel	0.256071	0.00225964	0.0480707	NA	NA	NA
Bacteroides uniformis	mdtG	0.605699	2.22e-15	2.01e-13	0.668079	4.31e-11	1.08e-08
Bacteroides vulgatus	mel	0.362778	1.06e-05	0.00041854	NA	NA	NA
Bacteroides vulgatus	TEM-126	0.26254	0.00172605	0.0389224	NA	NA	NA
Bacteroides xylanisolvens	tetQ	0.259216	0.00198395	0.043435	NA	NA	NA
Prevotella copri	Bifidobacterium adolescentis rpoB conferring resistance to rifampicin	-0.308211	0.00021163	0.00653734	-0.417034	0.00017851	0.00875094
Clostridium neonatale	tetO	-0.267368	0.00140549	0.0326739	NA	NA	NA
Clostridium neonatale	tetQ	-0.274378	0.00103595	0.0265429	NA	NA	NA
Clostridium neonatale	tetW	-0.290455	0.00049906	0.0138482	NA	NA	NA
Clostridium neonatale	tetX	0.273788	0.00106324	0.02664	NA	NA	NA
Clostridium neonatale	tolC	0.26013	0.00190975	0.0426385	NA	NA	NA
Clostridium neonatale	marA	0.309882	0.00019467	0.00609682	NA	NA	NA
Clostridium neonatale	acrE	0.323247	9.8e-05	0.00330849	NA	NA	NA
Clostridium neonatale	emrR	0.274702	0.00102126	0.0264706	NA	NA	NA
Clostridium neonatale	CRP	0.293241	0.00043779	0.0124963	NA	NA	NA
Clostridium neonatale	ErmG	0.300405	0.00031068	0.0092672	NA	NA	NA
Clostridium neonatale	mel	-0.372487	5.84e-06	0.000244	NA	NA	NA
Clostridium neonatale	mdtB	-0.273014	0.00110001	0.0269623	NA	NA	NA
Clostridium neonatale	TEM-126	-0.274995	0.00100813	0.0264341	NA	NA	NA
Clostridium neonatale	bacA	0.280103	0.00080268	0.0217185	NA	NA	NA
Clostridium neonatale	cepA beta-lactamase	0.315174	0.00014891	0.00486649	NA	NA	NA
Clostridium neonatale	Bifidobacterium adolescentis rpoB conferring resistance to rifampicin	-0.312453	0.00017101	0.00550882	NA	NA	NA
Clostridium perfringens	emrA	0.366434	8.48e-06	0.00034143	NA	NA	NA
Anaerostipes hadrus	tetB(P)	0.255122	0.00234942	0.049055	NA	NA	NA
Ruminococcus gnavus	marA	0.258026	0.00208444	0.0451962	NA	NA	NA
Ruminococcus gnavus	SHV-100	-0.26889	0.00131632	0.0309197	NA	NA	NA
Ruminococcus gnavus	Mef(En2)	-0.266795	0.00144045	0.0331451	NA	NA	NA
Ruminococcus torques	emrA	0.332947	5.83e-05	0.00208793	NA	NA	NA
Ruminococcus torques	tetO	0.273241	0.00108909	0.0269623	NA	NA	NA
Ruminococcus torques	tetQ	0.310603	0.00018774	0.00596261	NA	NA	NA
Ruminococcus torques	tetB(P)	0.335882	4.97e-05	0.00183688	NA	NA	NA
Ruminococcus torques	ErmC	-0.307166	0.00022293	0.0067934	NA	NA	NA
Ruminococcus torques	cpxA	-0.338191	4.37e-05	0.00164423	NA	NA	NA
Ruminococcus torques	aadS	0.271483	0.00117618	0.0282159	NA	NA	NA
Eubacterium rectale	emrA	0.256294	0.002239	0.0480707	NA	NA	NA
Faecalibacterium prausnitzii	emrA	0.254589	0.0024013	0.0496783	NA	NA	NA
Faecalibacterium prausnitzii	tetO	0.274125	0.00104759	0.0265429	NA	NA	NA
Faecalibacterium prausnitzii	tetQ	0.290263	0.00050357	0.0138482	NA	NA	NA
Faecalibacterium prausnitzii	tetB(P)	0.297763	0.00035293	0.0102032	NA	NA	NA
Faecalibacterium prausnitzii	tolC	-0.254103	0.0024494	0.049876	NA	NA	NA
Erysipelatoclostridium ramosum	Escherichia coli ampH	-0.26645	0.00146192	0.0332994	NA	NA	NA
Veillonella parvula	yojI	0.27618	0.00095658	0.0253774	NA	NA	NA
Escherichia coli	emrA	-0.616964	4.78e-16	4.69e-14	-0.448394	4.86e-05	0.0031333
Escherichia coli	emrB	-0.479959	1.97e-09	1.06e-07	NA	NA	NA
Escherichia coli	tetM	-0.480283	1.91e-09	1.05e-07	-0.419795	0.00016	0.00801786
Escherichia coli	tetO	-0.753756	6.16e-27	2.78e-24	-0.421326	0.00015052	0.00784155
Escherichia coli	tetQ	-0.783329	2.76e-30	2.07e-27	-0.41501	0.0001933	0.00908122
Escherichia coli	tetW	-0.682732	1.54e-20	2.48e-18	-0.368093	0.00106998	0.0416
Escherichia coli	tetB(P)	-0.672677	8.88e-20	1.11e-17	-0.477977	1.26e-05	0.00118592
Escherichia coli	tet32	-0.605694	2.22e-15	2.01e-13	-0.46756	2.06e-05	0.00175006
Escherichia coli	tetX	0.567939	2.52e-13	1.83e-11	0.445632	5.48e-05	0.00343354
Escherichia coli	tolC	0.7011	5.18e-22	9.73e-20	0.719727	2.38e-13	1.07e-10
Escherichia coli	ErmC	0.680221	2.4e-20	3.61e-18	0.636582	6.38e-10	1.11e-07
Escherichia coli	marA	0.674925	6.04e-20	8.01e-18	0.687054	7.22e-12	2.33e-09
Escherichia coli	ErmB	0.321266	0.0001087	0.00360476	NA	NA	NA
Escherichia coli	acrD	0.599235	5.22e-15	4.36e-13	0.424033	0.00013501	0.00742551
Escherichia coli	acrE	0.622457	2.21e-16	2.27e-14	0.460889	2.79e-05	0.00224941
Escherichia coli	emrR	0.725993	3.38e-24	1.09e-21	0.55136	2.45e-07	3.07e-05
Escherichia coli	CRP	0.719158	1.42e-23	4e-21	0.64637	2.85e-10	5.85e-08
Escherichia coli	ErmG	0.714601	3.61e-23	7.4e-21	0.744607	1.26e-14	1.42e-11
Escherichia coli	ErmX	-0.567331	2.7e-13	1.91e-11	-0.543759	3.85e-07	4.57e-05
Escherichia coli	mel	-0.507244	1.6e-10	9.74e-09	-0.467177	2.1e-05	0.00175006
Escherichia coli	mdtA	-0.394328	1.43e-06	6.45e-05	NA	NA	NA
Escherichia coli	mdtB	-0.405751	6.58e-07	3.03e-05	-0.448886	4.76e-05	0.0031333
Escherichia coli	mdtC	-0.323549	9.64e-05	0.00330849	NA	NA	NA
Escherichia coli	mdtE	-0.469988	4.67e-09	2.39e-07	-0.420916	0.00015301	0.00784155
Escherichia coli	mdtF	-0.467119	5.96e-09	2.98e-07	-0.459412	2.99e-05	0.00232155
Escherichia coli	baeR	0.498865	3.54e-10	2.05e-08	0.452386	4.08e-05	0.00279016
Escherichia coli	cpxA	0.716	2.72e-23	6.13e-21	0.624634	1.64e-09	2.64e-07
Escherichia coli	evgA	-0.497662	3.96e-10	2.23e-08	-0.492139	6.32e-06	0.00067893
Escherichia coli	evgS	0.717045	2.19e-23	5.5e-21	0.595981	1.35e-08	1.9e-06
Escherichia coli	TEM-126	-0.591433	1.43e-14	1.15e-12	-0.470157	1.82e-05	0.00164614
Escherichia coli	mdtG	-0.577389	8.15e-14	6.13e-12	-0.416104	0.00018517	0.00888437
Escherichia coli	SHV-100	-0.514111	8.2e-11	5.14e-09	-0.431497	9.96e-05	0.00590768
Escherichia coli	aad(6)	-0.46268	8.64e-09	4.24e-07	NA	NA	NA
Escherichia coli	APH(3')-IIIa	0.813846	2.42e-34	5.46e-31	0.74499	1.2e-14	1.42e-11
Escherichia coli	lnuC	0.475139	3e-09	1.57e-07	NA	NA	NA
Escherichia coli	dfrF	0.547318	2.61e-12	1.73e-10	0.426603	0.00012166	0.00685867
Escherichia coli	bacA	0.653946	1.95e-18	2.32e-16	0.639781	4.92e-10	9.25e-08
Escherichia coli	CblA-1	0.741466	1.11e-25	4.17e-23	0.650936	1.94e-10	4.38e-08
Escherichia coli	CfxA6	0.78018	6.63e-30	3.74e-27	0.67136	3.19e-11	9e-09
Escherichia coli	mdtN	0.499167	3.44e-10	2.04e-08	NA	NA	NA
Escherichia coli	mdtO	-0.39351	1.51e-06	6.68e-05	-0.457553	3.25e-05	0.0024194
Escherichia coli	cepA beta-lactamase	0.796283	6.36e-32	7.17e-29	0.720629	2.15e-13	1.07e-10
Escherichia coli	Bifidobacteria intrinsic ileS conferring resistance to mupirocin	0.628331	9.54e-17	1.02e-14	0.601312	9.25e-09	1.39e-06
Escherichia coli	gadW	0.683707	1.29e-20	2.24e-18	0.486808	8.23e-06	0.00084373
Escherichia coli	msbA	0.435516	7.54e-08	3.62e-06	NA	NA	NA
Escherichia coli	yojI	0.583473	3.87e-14	3.01e-12	0.520164	1.46e-06	0.00016518
Escherichia coli	Enterobacter cloacae acrA	-0.405716	6.59e-07	3.03e-05	-0.454491	3.72e-05	0.00262161
Escherichia coli	Bifidobacterium adolescentis rpoB conferring resistance to rifampicin	-0.520946	4.16e-11	2.68e-09	-0.370253	0.00099432	0.0394834
Escherichia coli	Escherichia coli ampH	-0.554648	1.16e-12	7.91e-11	NA	NA	NA
Escherichia coli	Mef(En2)	-0.391559	1.72e-06	7.46e-05	-0.410827	0.00022753	0.0104709
Escherichia coli	aadS	-0.628703	9.04e-17	1.02e-14	-0.567464	9.03e-08	1.2e-05
Klebsiella oxytoca	acrB	0.328692	7.34e-05	0.00258596	NA	NA	NA
Klebsiella oxytoca	ErmF	0.386945	2.33e-06	9.9e-05	NA	NA	NA
Klebsiella oxytoca	mel	-0.272196	0.00114013	0.0276451	NA	NA	NA
Klebsiella oxytoca	eptA	0.334088	5.48e-05	0.00199369	NA	NA	NA
Klebsiella pneumoniae	acrB	0.359975	1.25e-05	0.0004865	NA	NA	NA
Klebsiella pneumoniae	ErmF	0.352011	2e-05	0.00076393	0.363773	0.00123715	0.0464962
Klebsiella pneumoniae	eptA	0.370147	6.75e-06	0.0002769	0.390021	0.00049624	0.0219414
Klebsiella pneumoniae	Escherichia coli ampH	0.292681	0.00044951	0.0126706	NA	NA	NA
Bifidobacterium breve	ErmX	NA	NA	NA	0.370144	0.00099803	0.0394834
Prevotella copri	Mef(En2)	NA	NA	NA	-0.478278	1.24e-05	0.00118592
Enterococcus faecalis	emrR	NA	NA	NA	0.371948	0.00093837	0.0385093
Enterococcus faecalis	dfrF	NA	NA	NA	0.395133	0.00041163	0.0185646
Enterococcus faecalis	Enterobacter cloacae acrA	NA	NA	NA	-0.383076	0.00063662	0.0276074
Enterococcus faecalis	Mef(En2)	NA	NA	NA	-0.433739	9.07e-05	0.00552907
Clostridium perfringens	Bifidobacterium adolescentis rpoB conferring resistance to rifampicin	NA	NA	NA	-0.457006	3.33e-05	0.0024194
Eubacterium rectale	aadS	NA	NA	NA	0.422802	0.00014187	0.00761686
Clostridium innocuum	tetM	NA	NA	NA	0.378619	0.00074486	0.0316917
Klebsiella pneumoniae	tetO	NA	NA	NA	-0.364785	0.00119601	0.045712
Klebsiella pneumoniae	Mef(En2)	NA	NA	NA	-0.371921	0.00093925	0.0385093

### Sheet: Table S5
Table S5: Clusters of species and antibiotic resistance genes found to be statistically significantly correlated
Infants unexposed to antibiotics (n = 140)
Cluster rank	Species	Antibiotic resistance genes	Best adjusted p-value
1	Escherichia coli	acrF;acrB;ErmF;eptA;mdtC;msbA;ErmB;Enterobacter cloacae acrA;SHV-100;Mef(En2);mdtA;mdtO;tetM;mdtF;emrB;mdtB;mdtN;mdtE;aad(6);evgA;baeR;lnuC;yojI;Escherichia coli ampH;Bifidobacterium adolescentis rpoB conferring resistance to rifampicin;TEM-126;mel;mdtG;tet32;Bifidobacteria intrinsic ileS conferring resistance to mupirocin;tetX;emrA;tetB(P);aadS;acrD;acrE;evgS;bacA;ErmC;marA;ErmG;gadW;tolC;CRP;cp…	5.45564e-31
2	Bacteroides fragilis	emrB	6.98531e-18
3	Bacteroides uniformis	mel;mdtG	2.00536e-13
4	Bifidobacterium bifidum	SHV-100	2.24523e-13
5	Klebsiella oxytoca;Klebsiella pneumoniae	acrB;ErmF;eptA	9.90473e-05
6	Clostridium neonatale	mel	0.000244
7	Clostridium perfringens	emrA	0.000341434
8	Bacteroides vulgatus	mel	0.000418536
9	Ruminococcus torques	cpxA	0.00164423
10	Ruminococcus torques	emrA;tetB(P);aadS	0.00183688
11	Bifidobacterium pseudocatenulatum	Mef(En2)	0.00330849
12	Clostridium neonatale	acrE	0.00330849
13	Clostridium neonatale	APH(3')-IIIa;cepA beta-lactamase;tetW;tetO;tetQ	0.00486649
14	Clostridium neonatale	Bifidobacterium adolescentis rpoB conferring resistance to rifampicin	0.00550882
15	Ruminococcus torques	tetO;tetQ	0.00596261
16	Clostridium neonatale	marA	0.00609682
17	Prevotella copri	Bifidobacterium adolescentis rpoB conferring resistance to rifampicin	0.00653734
18	Ruminococcus torques	ErmC	0.0067934
19	Bifidobacterium longum	tetM	0.0092672
20	Clostridium neonatale	ErmG	0.0092672
21	Bifidobacterium adolescentis	Mef(En2)	0.00982243
22	Faecalibacterium prausnitzii	tetB(P)	0.0102032
23	Clostridium neonatale	CRP	0.0124963
24	Klebsiella pneumoniae	Escherichia coli ampH	0.0126706
25	Faecalibacterium prausnitzii	tetO;tetQ	0.0138482
26	Bifidobacterium pseudocatenulatum	msbA	0.0217185
27	Clostridium neonatale	bacA	0.0217185
28	Veillonella parvula	yojI	0.0253774
29	Clostridium neonatale	TEM-126	0.0264341
30	Clostridium neonatale	emrR	0.0264706
31	Clostridium neonatale	tetX	0.02664
32	Clostridium neonatale	mdtB	0.0269623
33	Klebsiella oxytoca	mel	0.0276451
34	Bifidobacterium dentium	Bifidobacterium adolescentis rpoB conferring resistance to rifampicin	0.0307065
35	Ruminococcus gnavus	SHV-100;Mef(En2)	0.0309197
36	Erysipelatoclostridium ramosum	Escherichia coli ampH	0.0332994
37	Bacteroides vulgatus	TEM-126	0.0389224
38	Clostridium neonatale	tolC	0.0426385
39	Bacteroides thetaiotaomicron	Mef(En2)	0.043435
40	Bacteroides xylanisolvens	tetQ	0.043435
41	Ruminococcus gnavus	marA	0.0451962
42	Eubacterium rectale	emrA	0.0480707
43	Collinsella aerofaciens	Escherichia coli ampH	0.0488432
44	Anaerostipes hadrus	tetB(P)	0.049055
45	Faecalibacterium prausnitzii	emrA	0.0496783
46	Collinsella aerofaciens	tet32	0.049876
47	Faecalibacterium prausnitzii	tolC	0.049876
Infants exposed to antibiotics (n = 76)
cluster rank	species	antibiotic resistance gene	best adjusted p-value
1	Escherichia coli	Escherichia coli ampH;ErmB;msbA;mdtN;SHV-100;mdtE;aad(6);tetM;mdtB;lnuC;baeR;yojI;tetW;tetO;tetQ;TEM-126;Bifidobacterium adolescentis rpoB conferring resistance to rifampicin;mel;dfrF;tetX;Mef(En2);evgA;Enterobacter cloacae acrA;aadS;mdtF;emrA;mdtG;tet32;acrD;acrE;bacA;marA;Bifidobacteria intrinsic ileS conferring resistance to mupirocin;emrR;CfxA6;tolC;APH(3')-IIIa;cepA beta-lactamase;gadW;CRP;c…	1.41616e-11
2	Bacteroides fragilis	emrB	2.06186e-11
3	Bifidobacterium bifidum	SHV-100	1.58684e-10
4	Bacteroides uniformis	mdtG	1.07993e-08
5	Prevotella copri	Mef(En2)	0.00118592
6	Clostridium perfringens	Bifidobacterium adolescentis rpoB conferring resistance to rifampicin	0.0024194
7	Enterococcus faecalis	Mef(En2)	0.00552907
8	Bifidobacterium pseudocatenulatum	Mef(En2)	0.00685867
9	Eubacterium rectale	aadS	0.00761686
10	Prevotella copri	Bifidobacterium adolescentis rpoB conferring resistance to rifampicin	0.00875094
11	Enterococcus faecalis	dfrF	0.0185646
12	Klebsiella pneumoniae	eptA	0.0219414
13	Enterococcus faecalis	Enterobacter cloacae acrA	0.0276074
14	Clostridium innocuum	tetM	0.0316918
15	Enterococcus faecalis	emrR	0.0385093
16	Klebsiella pneumoniae	Mef(En2)	0.0385093
17	Bifidobacterium breve	ErmX	0.0394834
18	Klebsiella pneumoniae	tetO	0.045712
19	Klebsiella pneumoniae	ErmF	0.0464962

### Sheet: Table S6
Table S6: Difference-in-difference models assessing antibiotic exposure and time on Shannon alpha diversity
	Dependent variable: Shannon alpha diversity (95% CI)
	Any antibiotic exposure	Antibiotic exposure for otitis media	2 or more antibiotic exposures
Exposed to any antibiotic	0.158**
	(0.022, 0.294)
DID estimate for any antibiotic	-0.259†
	(-0.446, -0.072)
Exposed to antibiotic for OM		0.122*
		(-0.016, 0.260)
DID estimate for antibiotic for OM		-0.247**
		(-0.437, -0.056)
Other antibiotic		0.435†
		(0.122, 0.748)
Exposed to 2 or more antibiotics			0.109
			(-0.105, 0.322)
DID estimate for exposure 2 or more antibiotics			-0.335**
			(-0.629, -0.042)
Sample age (in days)	0.004***	0.004***	0.004***
	(0.003, 0.004)	(0.003, 0.004)	(0.003, 0.004)
Duration of breastfeeding (in days)	-0.0001	-0.0001	-2e-05
	(-0.001, 0.0004)	(-0.001, 0.0004)	(-0.001, 0.001)
C-section	-0.085	-0.105*	-0.053
	(-0.197, 0.027)	(-0.216, 0.006)	(-0.190, 0.083)
Male	0.064	0.065	0.133**
	(-0.034, 0.161)	(-0.031, 0.162)	(0.013, 0.254)
Gestational age (in weeks)	0.003	0.002	-0.01
	(-0.028, 0.033)	(-0.029, 0.032)	(-0.052, 0.032)
Enrolled in the New Hampshire Birth Cohort Study	0.162**	0.151**	0.156**
	(0.028, 0.296)	(0.019, 0.283)	(0.014, 0.297)
Exposed to neonate antibiotic	-0.132	-0.118	-0.144
	(-0.406, 0.141)	(-0.387, 0.152)	(-0.524, 0.236)
Neonate antibiotic information missing	0.1	0.099	-0.019
	(-0.317, 0.517)	(-0.311, 0.510)	(-0.812, 0.774)
Intercept	0.825	0.88	1.318
	(-0.408, 2.057)	(-0.335, 2.096)	(-0.355, 2.991)
Observationsa	431	431	263
Log Likelihood	-327.125	-324.944	-202.011
Akaike Information Criterion	680.251	677.888	430.023
Bayesian Information Criterion	733.11	734.813	476.461
aOne sample was removed from analyses due to missing duration of breastfeeding
*p-value < 0.1, **p-value < 0.05, †p-value < 0.01
DID = difference-in-difference estimate
OM = otitis media

### Sheet: Table S7
Table S7: Difference-in-difference models assessing antibiotic exposure and time on Shannon alpha diversity in NHBCS infants
	Dependent variable: Shannon alpha diversity (95% CI)
	NHBCS	No day care	bAttend day care
Exposed to any antibiotic	0.118	0.037	0.213**
	(-0.028, 0.264)	(-0.200, 0.274)	(0.007, 0.418)
DID estimate for any antibiotic	-0.207**	-0.187	-0.362**
	(-0.411, -0.003)	(-0.503, 0.129)	(-0.648, -0.075)
Sample age (in days)	0.004***	0.004***	0.004***
	(0.003, 0.004)	(0.003, 0.004)	(0.003, 0.005)
Duration of breastfeeding (in days)	-0.0001	-0.0002	2e-05
	(-0.001, 0.0005)	(-0.001, 0.001)	(-0.001, 0.001)
C-section	-0.082	-0.055	-0.117
	(-0.195, 0.031)	(-0.224, 0.114)	(-0.330, 0.095)
Male	0.022	0.07	-0.092
	(-0.081, 0.125)	(-0.094, 0.234)	(-0.254, 0.070)
Gestational age (in weeks)	0.009	-0.001	0.014
	(-0.023, 0.041)	(-0.047, 0.045)	(-0.043, 0.072)
Exposed to neonate antibiotic	-0.084	-0.135	-0.038
	(-0.370, 0.202)	(-0.665, 0.395)	(-0.439, 0.364)
Neonate antibiotic information missing	0.131	0.053
	(-0.274, 0.536)	(-0.398, 0.504)
Intercept	0.759	1.191	0.564
	(-0.507, 2.025)	(-0.617, 2.999)	(-1.753, 2.880)
Observationsa	365	182	151
Log Likelihood	-273.18	-150.926	-115.934
Akaike Inf. Crit.	570.36	325.853	253.867
Bayesian Inf. Crit.	617.159	364.301	287.057
*p-value < 0.1, **p-value < 0.05, †p-value < 0.01
NHBCS = New Hampshire Birth Cohort Study
DID = difference-in-difference estimate
aOne sample was removed from analyses due to missing duration of breastfeeding. 32 infants from NHBCS did not have day care attendance information available.
bThe model specified with a random effect for each infant had a singular fit so the results are equivalent to a simple linear regression model (i.e., with no random effects).

### Sheet: Table S8
Table S8: PERMANOVA analyses to assess between sample variation
	Degrees of freedom	Sum of Squares	R2	F	Pr(>F)
PERMANOVA for any antibiotic exposure (not adjusted for covariates)
Age:antibiotic exposed	1	26246.3	0.026182	12.6868	0.000999
Antibiotic exposed	1	13780.4	0.013746	6.66112	0.000999
1-year samples	1	77006.5	0.076816	37.223	0.000999
Residual	428	885441	0.883256
Total	431	1002474	1
PERMANOVA for any antibiotic exposure (adjusted for covariates)
Age:antibiotic exposed	1	26226.2	0.026195	14.5256	0.000999
Antibiotic exposed	1	13806.9	0.013791	7.64702	0.000999
Sample age (in days)	1	78250.5	0.078158	43.3395	0.000999
Duration of breastfeeding (in days)	1	8117.57	0.008108	4.49596	0.000999
C-section	1	6831.47	0.006823	3.78365	0.000999
Male	1	2212.4	0.00221	1.22535	0.113886
Gestational age (in weeks)	1	2384.03	0.002381	1.32041	0.091908
Enrolled in NHBCS	1	13555.7	0.01354	7.5079	0.000999
Exposed to neonatal antibiotics	2	4247.44	0.004242	1.17623	0.153846
Subject	208	462781	0.462234	1.23228	0.000999
Residual	212	382771	0.382318
Total	430	1001184	1
PERMANOVA for antibiotic exposure for otitis media (OM)
Age:antibiotic exposed OM	1	22868.4	0.022841	12.661	0.000999
Antibiotic exposed OM	1	14409.8	0.014393	7.97797	0.000999
Other antibiotic exposure between baseline and 1 year	1	3485.62	0.003481	1.9298	0.010989
Sample age (in days)	1	80874.2	0.080779	44.7758	0.000999
Duration of breastfeeding (in days)	1	7959.1	0.00795	4.40653	0.000999
C-section	1	7067.07	0.007059	3.91267	0.000999
Male	1	2226.32	0.002224	1.23259	0.114885
Gestational age (in weeks)	1	2415.79	0.002413	1.3375	0.093906
Enrolled in NHBCS	1	13356.6	0.013341	7.39483	0.000999
Exposed to neonatal antibiotics	2	4179.95	0.004175	1.15711	0.158841
Subject	207	459426	0.458883	1.22879	0.000999
Residual	212	382915	0.382462
Total	430	1001184	1
PERMANOVA for any antibiotic exposure in NHBCS infants
Age:antibiotic exposed	1	25977.2	0.030001	14.0217	0.000999
Antibiotic exposed	1	13763	0.015895	7.42886	0.000999
Sample age (in days)	1	72899.8	0.084191	39.349	0.000999
Duration of breastfeeding (in days)	1	7464.57	0.008621	4.02914	0.000999
C-section	1	5300.74	0.006122	2.86117	0.000999
Male	1	2212.33	0.002555	1.19415	0.152847
Gestational age (in weeks)	1	2075.3	0.002397	1.12018	0.215784
Exposed to neonatal antibiotics	2	4563.44	0.00527	1.2316	0.094905
Subject	176	400008	0.461963	1.22677	0.000999
Residual	179	331624	0.382986
Total	364	865888	1
PERMANOVA for any antibiotic exposure –no day care attendance
Age:antibiotic exposed	1	9350.22	0.021675	5.03773	0.000999
Antibiotic exposed	1	4879.06	0.01131	2.62875	0.000999
Sample age (in days)	1	38599.2	0.089478	20.7966	0.000999
Duration of breastfeeding (in days)	1	6749.05	0.015645	3.63627	0.000999
C-section	1	4353.8	0.010093	2.34575	0.001998
Male	1	2149.57	0.004983	1.15815	0.183816
Gestational age (in weeks)	1	2405.7	0.005577	1.29615	0.084915
Exposed to neonatal antibiotics	2	3751.36	0.008696	1.01058	0.397602
Subject	84	195814	0.453921	1.25597	0.000999
Residual	88	163331	0.378622
Total	181	431384	1
PERMANOVA for any antibiotic exposure –attended day care
Age:antibiotic exposed	1	15175.5	0.048271	9.50917	0.000999
Antibiotic exposed	1	8080.58	0.025703	5.0634	0.000999
Sample age (in days)	1	28523.3	0.090728	17.8731	0.000999
Duration of breastfeeding (in days)	1	3968.68	0.012624	2.48683	0.001998
C-section	1	2541.24	0.008083	1.59238	0.042957
Male	1	1799.86	0.005725	1.12782	0.233766
Gestational age (in weeks)	1	2021.53	0.00643	1.26672	0.132867
Exposed to neonatal antibiotics	1	1881.22	0.005984	1.1788	0.178821
Subject	70	135488	0.430965	1.21284	0.000999
Residual	72	114903	0.365488
Total	150	314384	1
PERMANOVA for exposure to 2 or more antibiotics
Sample age (in days)	1	66066	0.108962	37.0134	0.000999
Exposed 2+ antibiotics	1	2929.96	0.004832	1.64151	0.01998
Age:exposed 2+ antibiotics	1	1982.27	0.003269	1.11057	0.228771
Duration of breastfeeding (in days)	1	5783.61	0.009539	3.24026	0.000999
C-section	1	5607.14	0.009248	3.14139	0.000999
Male	1	2339.1	0.003858	1.31048	0.097902
Gestational age (in weeks)	1	2341.37	0.003862	1.31175	0.108891
Enrolled in NHBCS	1	11405.5	0.018811	6.38992	0.000999
Exposed to neonatal antibiotics	2	4756.89	0.007846	1.33252	0.046953
Subject	124	274637	0.452958	1.24085	0.000999
Residual	128	228470	0.376815
Total	262	606319	1
: used to indicate an interaction term
